# *GCH1* genetic variation as a prognostic factor in Parkinson’s disease across populations

**DOI:** 10.64898/2026.08.14.26359677

**Authors:** Jung Hwan Shin, Maria Teresa Periñan, Joo Won Jang, Laurel Screven, Lara M. Lange, Christine Klein, Joshua M. Shulman, Ziv Gan-Or, Morvarid Ghamgosar Shahkhali, Konstantin Senkevich, Petr Dusek, Irina Miliukhina, Roy N. Alcalay, Chin-Hsien Lin, Ruey-Meei Wu, Huw R. Morris, Eng-King Tan, Bao-Rong Zhang, Guillaume Cogan, Alexis Brice, Niccolò E. Mencacci, Ignacio Juan Keller Sarmiento, Tanya Simuni, Samia Ben Sassi, M. J. Martí, Pau Pastor, Yi Wen Tay, Ai Huey Tan, Shen-Yang Lim, Maria Stamelou, Freddy Chafota, Miguel E. Rentería, Wael Mohamed, Ignacio F. Mata, Mario Cornejo Olivas, Martin Cesarini, Andrea Rivera, Micol Avenali, Enza Maria Valente, Tatiana M. Foroud, Kelly N. H. Nudelman, Michael C. Brumm, Thomas Gasser, Rimona S. Weil, Claire Shepherd, Kishore Raj Kumar, Rejko Krüger, Ken Marek, Rauan Kaiyrzhanov, Steve Gentleman, Jee-Soo Lee, Han-Joon Kim, Beomseok Jeon, the Global Parkinson’s Genetics Program (GP2)

**Author notes:** Joint first authors (Jung Hwan Shin, Maria Teresa Periñan, Joo Won Jang). **Correspondence to:** Beomseok Jeon, MD, PhD, BJ Center for comprehensive Parkinson care and rare movement disorders, Chung-Ang University Health care system, Hyundae Hospital, NamyangJu, Korea.

## Abstract

**Background:** Pathogenic variants in *GCH1* have been associated with Parkinson’s disease (PD), but the clinical phenotype and longitudinal disease course of *GCH1*-associated PD remain incompletely characterized.

**Objectives:** To characterize the genetic spectrum, clinical phenotype, and longitudinal progression of *GCH1*-associated PD across multiple populations.

**Methods:** Whole-genome sequencing (WGS) and clinical exome sequencing (CES) data from the Global Parkinson’s Genetics Program (GP2) were analyzed together with unpublished and published *GCH1-associated* PD patients. Variant pathogenicity was classified according to ACMG criteria. Demographic, clinical, and longitudinal features were compared between *GCH1* P/LP variant carriers and non-carrier PD patients; individuals with known pathogenic variants in PD-associated genes were excluded from both groups.

**Results:** In the GP2 cohort (PD, n=22,825; controls, n=4,453), 16 pathogenic or likely pathogenic (P/LP) *GCH1* variants were identified in 58 individuals, including 54 PD patients, one control, and three individuals with other neurodegenerative phenotypes (two with progressive supranuclear palsy and one with dementia with Lewy bodies). In the pooled-ancestry WGS analysis, *GCH1* P/LP variants were enriched in PD patients versus controls (0.267% vs 0.023%; OR=11.854; 95% CI=1.620-86.699; *p*=0.0006). Variant frequencies in PD patients ranged from 0.121% to 0.714% across ancestries. In the CES cohort, P/LP variants were identified in 0.201% of PD patients. After integrating GP2 with additional unpublished and published datasets, 119 *GCH1-associated* PD patients were analyzed. Compared with non-carriers, *GCH1* P/LP variant carriers had earlier disease onset (53.7 ± 14.8 vs 59.2 ± 11.7 years; *p*=8.99×10^-5^), lower levodopa equivalent daily dose requirements (467.5 ± 331.7 vs 680.3 ± 466.39mg/day; *p*=4.21×10^-8^), and more frequent family history of PD (47.6% vs 19.9%; *p*=1.09×10^-8^). Adjusted Cox models showed significant delayed progression to motor fluctuations (HR=0.32, 95% CI=0.16-0.62) and levodopa-induced dyskinesias (HR=0.51, 95% CI=0.30-0.87).

**Conclusion:** *GCH1* pathogenic variants were associated with a clinically distinct phenotype characterized by earlier disease onset and slower progression of motor complications. These findings suggest that *GCH1* genetic variants may serve as genetic biomarkers for patient stratification and prognosis in PD.
