## Supplementary Figure 1, Supplementary Table 1-2 and case report form for "*GCH1* genetic variation as a prognostic factor in Parkinson’s disease across populations": CRF_Form_GCH1_medRxiv.xlsx

### Sheet: Introduction
	A. Please fill out the corresponding information of the patients (PD with GCH-1 genetic variant
	B. If there is information not available, please fill the box with N.I. (No information)
	C. In general, fill the box as follows 1: presence of corresponding items 0: absence of corresponding item
	D. When filling the box in the cognitive decline, fill the box as follows 0: No cognitive decline 1: Mild cognitive impairment 2: Dementia
	D. When filling the box in the DAT scan, fill the box as follows 1: Abnormal 2: Normal N.A: Not available

### Sheet: CRF
	Case No.	Diagnosis	Genetic variant of GCH-1	Sex	Age of onset	Disease duration (year)	Age at the time of last evaluation	Motor complications						Levodopa equivalent dose	DAT scan	Age at the time of DAT scan	Autopsy data	Presence of dystonia	Presence of other	FHx	HY	Cognitive decline	Age at the onset of cognitive decline	Levodopa response	Orthostatic hypotension	Urinary incontinence	history of RBD	Comorbidity
Referring physician								Fluctuations	age	Dyskinesia	age	Freezing of gait	age				(if available)	Type, onset	genetic variant									Diabetes	Hyptertension
